# Local genetic correlations exist among neurodegenerative and neuropsychiatric diseases

**DOI:** 10.1101/2022.05.30.22275781

**Authors:** Regina H. Reynolds, Aaron Z. Wagen, Frida Lona-Durazo, Sonja W. Scholz, Maryam Shoai, John Hardy, Sarah A. Gagliano Taliun, Mina Ryten

**Affiliations:** Genetics and Genomic Medicine, Great Ormond Street Institute of Child Health, University College London, London, UK; Aligning Science Across Parkinson’s (ASAP) Collaborative Research Network, Chevy Chase, MD 20815, United States; Department of Clinical and Movement Neurosciences, Queen Square Institute of Neurology, London, UK; Neurodegeneration Biology Laboratory, The Francis Crick Institute, London, UK; Montréal Heart Institute, Montréal, Québec, Canada; Neurodegenerative Diseases Research Unit, National Institute of Neurological Disorders and Stroke, Bethesda, MD, USA; Department of Neurology, Johns Hopkins University Medical Center, Baltimore, MD, USA; Department of Neurodegenerative Diseases, Queen Square Institute of Neurology, University College London, London, UK; Department of Medicine & Department of Neurosciences, Université de Montréal, Montréal, Québec, Canada; UK Dementia Research Institute, University College London, London, UK; NIHR Great Ormond Street Hospital Biomedical Research Centre, University College London, London, UK

## Abstract

Genetic correlation (*r*_*g*_) between traits can offer valuable insight into underlying shared biological mechanisms. Neurodegenerative diseases overlap neuropathologically and often manifest comorbid neuropsychiatric symptoms. However, global *r*_*g*_ analyses show minimal *r*_*g*_ among neurodegenerative and neuropsychiatric diseases. Importantly, local *r*_*g*_s can exist in the absence of global relationships. To investigate this possibility, we applied LAVA, a tool for local *r*_*g*_ analysis, to genome-wide association studies of 3 neurodegenerative diseases (Alzheimer’s disease, Lewy body dementia and Parkinson’s disease) and 3 neuropsychiatric disorders (bipolar disorder, major depressive disorder and schizophrenia). We identified several local *r*_*g*_s missed in global analyses, including between (i) all 3 neurodegenerative diseases and schizophrenia and (ii) Alzheimer’s and Parkinson’s disease. For those local *r*_*g*_s identified in genomic regions containing disease-implicated genes, such as *SNCA, CLU* and *APOE*, incorporation of expression quantitative trait loci identified genes that may drive genetic overlaps between diseases. Collectively, we demonstrate that complex genetic relationships exist among neurodegenerative and neuropsychiatric diseases, highlighting putative pleiotropic genomic regions and genes. These findings imply sharing of pathogenic processes and the potential existence of common therapeutic targets.
