## Supplementary Tables for "Local genetic correlations exist among neurodegenerative and neuropsychiatric diseases": SupplementaryTable4_lava_comparisons.xlsx

### Sheet: column_descriptions
sheet	column	description
drange	locus	LD block ID
drange	chr	LD block chromosome
drange	start	LD block start base pair
drange	stop	LD block end base pair
drange	phen1	Phenotype 1
drange	phen2	Phenotype 2
drange	rho	LAVA: standardised coefficient for the local genetic correlation
drange	p	LAVA: simulation p-values for the local genetic correlation
drange	drange_lead_snp	Drange et al. 2019: lead SNP (rsID)
drange	drange_chr	Drange et al. 2019: lead SNP (genomic location, GRCh37)
drange	drange_nearest_gene	Drange et al. 2019: nearest gene to lead SNP
drange	drange_p_value_ad	Drange et al. 2019: p-value of lead SNP in original AD GWAS
drange	drange_p_value_bip	Drange et al. 2019: p-value of lead SNP in original BIP GWAS
drange	drange_conj_fdr	Drange et al. 2019: conjunctional FDR value
drange	drange_effect_other_allele	Drange et al. 2019: alleles
drange	drange_direction_of_effect_AD/BIP	Drange et al. 2019: direction of effect
smeland	locus	LD block ID
smeland	chr	LD block chromosome
smeland	start	LD block start base pair
smeland	stop	LD block end base pair
smeland	phen1	Phenotype 1
smeland	phen2	Phenotype 2
smeland	rho	LAVA: standardised coefficient for the local genetic correlation
smeland	p	LAVA: simulation p-values for the local genetic correlation
smeland	smeland_lead_snp	Smeland et al. 2021: lead SNP (rsID)
smeland	smeland_snp_loc	Smeland et al. 2021: lead SNP (genomic location, GRCh37)
smeland	smeland_a1_a2	Smeland et al. 2021: alleles
smeland	smeland_nearest_gene	Smeland et al. 2021: nearest gene to lead SNP
smeland	smeland_p_value_pd	Smeland et al. 2021: p-value of lead SNP in original PD GWAS
smeland	smeland_z_score_pd	Smeland et al. 2021: effect size of lead SNP in original PD GWAS (effect sizes are given with reference to allele 1)
smeland	smeland_p_value_scz	Smeland et al. 2021: p-value of lead SNP in original SCZ GWAS
smeland	smeland_odds_ratio_scz	Smeland et al. 2021: effect size of lead SNP in original SCZ GWAS (effect sizes are given with reference to allele 1)
smeland	smeland_conj_fdr	Smeland et al. 2021: conjunctional FDR value
gerring	locus	LD block ID
gerring	chr	LD block chromosome
gerring	start	LD block start base pair
gerring	stop	LD block end base pair
gerring	trait_pair.rhr	This study: trait pair
gerring	n_pcs.rhr	This study: number of PCs retained within the LD block
gerring	n_snps.rhr	This study: number of SNPs within the LD block
gerring	p.rhr	This study: simulation p-values for the local genetic correlation
gerring	r2.rhr	This study: proportion of variance in genetic signal for phen1 explained by phen2 (and vice versa)
gerring	rho.rhr	This study: standardised coefficient for the local genetic correlation
gerring	trait_pair.gerring	Gerring et al. 2022: trait pair
gerring	n_pcs.gerring	Gerring et al. 2022: number of PCs retained within the LD block
gerring	n_snps.gerring	Gerring et al. 2022: number of SNPs within the LD block
gerring	p.gerring	Gerring et al. 2022: simulation p-values for the local genetic correlation
gerring	r2.gerring	Gerring et al. 2022: proportion of variance in genetic signal for phen1 explained by phen2 (and vice versa)
gerring	rho.gerring	Gerring et al. 2022: standardised coefficient for the local genetic correlation

### Sheet: drange_ad_bip
locus	chr	start	stop	phen1	phen2	rho	p	drange_lead_snp	drange_snp_loc	drange_nearest_gene	drange_p_value_ad	drange_p_value_bip	drange_conj_fdr	drange_effect_other_allele	drange_direction_of_effect_AD/BIP
1673	11	62800369	64594822	AD2019	BIP2021	0.163199	0.20417	rs10792421	11:63605177	MARK2	6.68e-05	2.16e-05	0.0302	G/A	+/+

### Sheet: smeland_pd_scz
locus	chr	start	stop	phen1	phen2	rho	p	smeland_lead_snp	smeland_snp_loc	smeland_a1_a2	smeland_nearest_gene	smeland_p_value_pd	smeland_z_score_pd	smeland_p_value_scz	smeland_odds_ratio_scz	smeland_conj_fdr
10	1	7711795	8580987	PD	SCZ	-0.127291	0.23934	rs302714	1:8486131	A/C	RERE	4.23 × 10−6	4.6	2.37 × 10−8	0.94	3.16 × 10−3
692	4	102544804	104384534	PD	SCZ	-0.232486	0.0510984	rs13107325	4:103188709	T/C	SLC39A8	6.96 × 10−8	-5.39	1.54 × 10−12	1.16	7.43 × 10−5
952	6	27261036	28666364	PD	SCZ	-0.166623	0.143202	rs9468195	6:27676309	A/G	RSL24D1P1	1.51 × 10−9	-6.04	5.88 × 10−10	1.08	4.49 × 10−6
1581	10	104206838	106142283	PD	SCZ	0.0596287	0.584226	rs79780963	10:104952499	T/C	NT5C2	2.12 × 10−4	-3.7	2.79 × 10−16	0.85	4.97 × 10−2
1738	11	133521643	134351064	PD	SCZ	0.127273	0.048513	rs3802921	11:133786993	T/C	IGSF9B	6.88 × 10−9	-5.79	2.40 × 10−6	0.94	4.13 × 10−3
1850	12	121817510	123396634	PD	SCZ	0.264388	0.027661	rs73228032	12:123322415	A/C	HIP1R	4.95 × 10−5	-4.06	6.51 × 10−5	0.93	3.90 × 10−2

### Sheet: gerring_neuropsych
locus	chr	start	stop	trait_pair.rhr	n_pcs.rhr	n_snps.rhr	p.rhr	r2.rhr	rho.rhr	trait_pair.gerring	n_pcs.gerring	n_snps.gerring	p.gerring	r2.gerring	rho.gerring
40	1	43512670	45167235	BIP-MDD	273	2631	0.0739655	0.130268	0.360927	ADHD-SmkInit	231	2739	5.01871e-07	0.577981	0.76025
40	1	43512670	45167235	BIP-SCZ	273	2631	0.00194021	0.470878	0.686205	ADHD-SmkInit	231	2739	5.01871e-07	0.577981	0.76025
40	1	43512670	45167235	MDD-SCZ	273	2631	0.528928	0.0152871	-0.123641	ADHD-SmkInit	231	2739	5.01871e-07	0.577981	0.76025
110	1	151146408	152535630	BIP-SCZ	207	1362	0.62642	0.0117524	0.108409	BIP-PTSD	253	2356	7.54835e-07	0.489548	-0.699677
456	3	35913034	36840136	BIP-MDD	218	2266	0.0108368	0.272985	0.52248	BIP-SCZ	234	2542	1.80249e-06	0.873724	0.934732
457	3	36840137	38729767	BIP-SCZ	283	3116	1.87537e-09	0.79819	0.893415	BIP-SCZ	301	3597	2.26853e-10	0.903604	0.950581
466	3	51953969	54074844	BIP-MDD	272	3175	0.236323	0.0285367	0.168928	ADHD-SmkInit	242	3142	8.7069e-10	1	1
466	3	51953969	54074844	BIP-SCZ	272	3175	0.0100746	0.121928	0.349182	ADHD-SmkInit	242	3142	8.7069e-10	1	1
466	3	51953969	54074844	MDD-SCZ	272	3175	0.460441	0.014405	0.120021	ADHD-SmkInit	242	3142	8.7069e-10	1	1
951	6	26396201	27261035	BIP-MDD	80	1087	2.95259e-08	0.763117	0.873566	BIP-SCZ	102	1669	1.43486e-06	0.290826	0.539283
951	6	26396201	27261035	BIP-MDD	80	1087	2.95259e-08	0.763117	0.873566	MDD-SCZ	92	1575	1.09905e-09	0.540776	0.735375
951	6	26396201	27261035	BIP-SCZ	80	1087	2.35645e-11	0.701605	0.837619	BIP-SCZ	102	1669	1.43486e-06	0.290826	0.539283
951	6	26396201	27261035	BIP-SCZ	80	1087	2.35645e-11	0.701605	0.837619	MDD-SCZ	92	1575	1.09905e-09	0.540776	0.735375
951	6	26396201	27261035	MDD-SCZ	80	1087	1.51646e-10	0.615226	0.784364	BIP-SCZ	102	1669	1.43486e-06	0.290826	0.539283
951	6	26396201	27261035	MDD-SCZ	80	1087	1.51646e-10	0.615226	0.784364	MDD-SCZ	92	1575	1.09905e-09	0.540776	0.735375
952	6	27261036	28666364	BIP-MDD	100	1783	4.91578e-09	0.837886	0.915361	MDD-SCZ	113	2464	8.23367e-10	0.448724	0.669868
952	6	27261036	28666364	BIP-SCZ	100	1783	8.49589e-09	0.513563	0.716633	MDD-SCZ	113	2464	8.23367e-10	0.448724	0.669868
952	6	27261036	28666364	MDD-SCZ	100	1783	6.76683e-09	0.458319	0.676992	MDD-SCZ	113	2464	8.23367e-10	0.448724	0.669868
960	6	31320269	31427209	BIP-MDD	14	34	0.00436114	0.614077	0.783631	MDD-SCZ	47	366	2.14634e-10	0.811106	0.900614
960	6	31320269	31427209	BIP-SCZ	14	34	1.2762e-05	1	1	MDD-SCZ	47	366	2.14634e-10	0.811106	0.900614
960	6	31320269	31427209	MDD-SCZ	14	34	5.17127e-05	0.790873	0.889311	MDD-SCZ	47	366	2.14634e-10	0.811106	0.900614
961	6	31427210	32208901	BIP-MDD	20	66	0.0101357	0.367337	0.606083	MDD-SCZ	122	647	5.6671e-09	0.718161	0.847444
961	6	31427210	32208901	BIP-SCZ	20	66	0.00606461	0.325878	0.570857	MDD-SCZ	122	647	5.6671e-09	0.718161	0.847444
961	6	31427210	32208901	MDD-SCZ	20	66	0.00307876	0.364976	0.604132	MDD-SCZ	122	647	5.6671e-09	0.718161	0.847444
1273	8	27406512	28344176	BIP-SCZ	237	1818	0.0649599	0.0705205	0.265557	SCZ-SmkInit	253	2376	3.08956e-07	0.627209	0.791966
1445	9	100310518	101596750	BIP-SCZ	283	2758	7.86771e-06	0.587087	0.766216	SCZ-SmkInit	297	3079	1.02954e-08	0.78691	0.88708
1719	11	112755447	113889019	BIP-MDD	236	2249	1.33816e-05	0.497176	0.705107	CigDay-CanInit	314	3126	4.49988e-08	0.337691	-0.581112
1719	11	112755447	113889019	BIP-MDD	236	2249	1.33816e-05	0.497176	0.705107	MDD-DrnkWk	308	2909	3.42645e-07	0.48488	0.696333
1719	11	112755447	113889019	BIP-MDD	236	2249	1.33816e-05	0.497176	0.705107	DrnkWk-CigDay	401	3928	1.29583e-06	0.473779	0.688316
1719	11	112755447	113889019	BIP-MDD	236	2249	1.33816e-05	0.497176	0.705107	SCZ-DrnkWk	250	2577	2.39636e-07	0.378429	0.615166
1719	11	112755447	113889019	BIP-SCZ	236	2249	1.7555e-08	0.766282	0.875376	CigDay-CanInit	314	3126	4.49988e-08	0.337691	-0.581112
1719	11	112755447	113889019	BIP-SCZ	236	2249	1.7555e-08	0.766282	0.875376	MDD-DrnkWk	308	2909	3.42645e-07	0.48488	0.696333
1719	11	112755447	113889019	BIP-SCZ	236	2249	1.7555e-08	0.766282	0.875376	DrnkWk-CigDay	401	3928	1.29583e-06	0.473779	0.688316
1719	11	112755447	113889019	BIP-SCZ	236	2249	1.7555e-08	0.766282	0.875376	SCZ-DrnkWk	250	2577	2.39636e-07	0.378429	0.615166
1719	11	112755447	113889019	MDD-SCZ	236	2249	1.51733e-06	0.343387	0.585992	CigDay-CanInit	314	3126	4.49988e-08	0.337691	-0.581112
1719	11	112755447	113889019	MDD-SCZ	236	2249	1.51733e-06	0.343387	0.585992	MDD-DrnkWk	308	2909	3.42645e-07	0.48488	0.696333
1719	11	112755447	113889019	MDD-SCZ	236	2249	1.51733e-06	0.343387	0.585992	DrnkWk-CigDay	401	3928	1.29583e-06	0.473779	0.688316
1719	11	112755447	113889019	MDD-SCZ	236	2249	1.51733e-06	0.343387	0.585992	SCZ-DrnkWk	250	2577	2.39636e-07	0.378429	0.615166
1794	12	56987106	58748139	BIP-MDD	225	1932	0.0251773	0.146704	0.38302	AN-OCD	191	2455	8.2076e-07	0.867167	0.931218
1794	12	56987106	58748139	BIP-SCZ	225	1932	0.000149329	0.270628	0.520219	AN-OCD	191	2455	8.2076e-07	0.867167	0.931218
1794	12	56987106	58748139	MDD-SCZ	225	1932	0.394846	0.0172554	-0.13136	AN-OCD	191	2455	8.2076e-07	0.867167	0.931218
2079	15	78514102	79292536	BIP-SCZ	187	1642	0.0013025	0.363353	0.602788	CigDay-SmkCes	374	2937	3.46662e-15	0.640557	0.800348
2079	15	78514102	79292536	BIP-SCZ	187	1642	0.0013025	0.363353	0.602788	SCZ-CigDay	204	1783	1.07681e-11	0.505423	0.710931
2281	18	52512524	53762996	BIP-MDD	219	2008	0.00615837	0.182045	0.426668	MDD-CigDay	292	2483	7.57083e-09	0.479985	0.69281
2281	18	52512524	53762996	BIP-SCZ	219	2008	1.43544e-05	0.477905	0.691307	MDD-CigDay	292	2483	7.57083e-09	0.479985	0.69281
2281	18	52512524	53762996	MDD-SCZ	219	2008	5.00062e-06	0.245182	0.495159	MDD-CigDay	292	2483	7.57083e-09	0.479985	0.69281
2483	22	38718590	40378783	BIP-SCZ	294	2786	4.97856e-07	0.351404	0.592794	BIP-SCZ	316	3366	3.67394e-08	0.452343	0.672564
2483	22	38718590	40378783	BIP-SCZ	294	2786	4.97856e-07	0.351404	0.592794	SCZ-AUD_C	315	3346	1.16796e-06	0.443687	0.666098
